## Supplementary Table 2 for "Single-cell atlas of transcriptomic vulnerability across multiple neurodegenerative and neuropsychiatric diseases"

class	subclass	subtype	n_nuclei	name	long_name	color_hex	color_name	parent	grandparent
Astro	Astro	Astro_ADAMTSL3	80072	Astro_ADAMTSL3	Astrocyte	#C19A6B	Camel Brown	Astro	Astro
Astro	Astro	Astro_GRIA1	80355	Astro_GRIA1	Astrocyte	#C19A6B	Camel Brown	Astro	Astro
Astro	Astro	Astro_PLSCR1	125498	Astro_PLSCR1	Astrocyte	#C19A6B	Camel Brown	Astro	Astro
Astro	Astro	Astro_WIF1	477109	Astro_WIF1	Astrocyte	#C19A6B	Camel Brown	Astro	Astro
EN	EN_L2_3_IT	EN_L2_3_IT_NTNG1	291692	EN_L2_3_IT_NTNG1	Layer 2-3 Intratelencephalic Excitatory Neuron	#659EC7	Blue Koi	EN_L2_3_IT	EN
EN	EN_L2_3_IT	EN_L2_3_IT_PDGFD	424822	EN_L2_3_IT_PDGFD	Layer 2-3 Intratelencephalic Excitatory Neuron	#659EC7	Blue Koi	EN_L2_3_IT	EN
EN	EN_L3_5_IT_1	EN_L3_5_IT_1_CUX2	30044	EN_L3_5_IT_1_CUX2	Layer 3-5 Intratelencephalic Excitatory Neuron 1	#95B9C7	Baby Blue	EN_L3_5_IT_1	EN
EN	EN_L3_5_IT_1	EN_L3_5_IT_1_PLSCR4	47006	EN_L3_5_IT_1_PLSCR4	Layer 3-5 Intratelencephalic Excitatory Neuron 1	#95B9C7	Baby Blue	EN_L3_5_IT_1	EN
EN	EN_L3_5_IT_2	EN_L3_5_IT_2_DACH1	40470	EN_L3_5_IT_2_DACH1	Layer 3-5 Intratelencephalic Excitatory Neuron 2	#6495ED	Cornflower Blue	EN_L3_5_IT_2	EN
EN	EN_L3_5_IT_2	EN_L3_5_IT_2_HSPA1A	1242	EN_L3_5_IT_2_HSPA1A	Layer 3-5 Intratelencephalic Excitatory Neuron 2	#6495ED	Cornflower Blue	EN_L3_5_IT_2	EN
EN	EN_L3_5_IT_2	EN_L3_5_IT_2_MET	172247	EN_L3_5_IT_2_MET	Layer 3-5 Intratelencephalic Excitatory Neuron 2	#6495ED	Cornflower Blue	EN_L3_5_IT_2	EN
EN	EN_L3_5_IT_3	EN_L3_5_IT_3	204275	EN_L3_5_IT_3	Layer 3-5 Intratelencephalic Excitatory Neuron 3	#79BAEC	Denim Blue	EN_L3_5_IT_3	EN
EN	EN_L3_5_IT_3	EN_L3_5_IT_3_HSPA1A	4673	EN_L3_5_IT_3_HSPA1A	Layer 3-5 Intratelencephalic Excitatory Neuron 3	#79BAEC	Denim Blue	EN_L3_5_IT_3	EN
EN	EN_L5_6_NP	EN_L5_6_NP	37887	EN_L5_6_NP	Layer 5-6 Near-Projecting Excitatory Neuron	#0020C2	Cobalt Blue	EN_L5_6_NP	EN
EN	EN_L5_ET	EN_L5_ET	1592	EN_L5_ET	Layer 5 Extratelencephalic Excitatory Neuron	#4863A0	Steel Blue	EN_L5_ET	EN
EN	EN_L6B	EN_L6B	41662	EN_L6B	Layer 6B Excitatory Neuron	#488AC7	Silk Blue	EN_L6B	EN
EN	EN_L6_CT	EN_L6_CT	53836	EN_L6_CT	Layer 6 Corticothalamic Excitatory Neuron	#3BB9FF	Deep Sky Blue	EN_L6_CT	EN
EN	EN_L6_CT	EN_L6_CT_HSPA1A	2844	EN_L6_CT_HSPA1A	Layer 6 Corticothalamic Excitatory Neuron	#3BB9FF	Deep Sky Blue	EN_L6_CT	EN
EN	EN_L6_IT_1	EN_L6_IT_1	68930	EN_L6_IT_1	Layer 6 Intratelencephalic Excitatory Neuron 1	#B4CFEC	Pastel Blue	EN_L6_IT_1	EN
EN	EN_L6_IT_1	EN_L6_IT_1_HSPA1A	2957	EN_L6_IT_1_HSPA1A	Layer 6 Intratelencephalic Excitatory Neuron 1	#B4CFEC	Pastel Blue	EN_L6_IT_1	EN
EN	EN_L6_IT_2	EN_L6_IT_2	24585	EN_L6_IT_2	Layer 6 Intratelencephalic Excitatory Neuron 2	#1589FF	Dodger Blue	EN_L6_IT_2	EN
EN	EN_L6_IT_2	EN_L6_IT_2_HSPA1A	857	EN_L6_IT_2_HSPA1A	Layer 6 Intratelencephalic Excitatory Neuron 2	#1589FF	Dodger Blue	EN_L6_IT_2	EN
Endo	Endo	Endo_IL1R1	8958	Endo_IL1R1	Endothelial Cell	#FFA62F	Cantaloupe	Endo	Endo
Endo	Endo	Endo_ITIH5	49543	Endo_ITIH5	Endothelial Cell	#FFA62F	Cantaloupe	Endo	Endo
Endo	Endo	Endo_PCSK5	2404	Endo_PCSK5	Endothelial Cell	#FFA62F	Cantaloupe	Endo	Endo
IN	IN_ADARB2	IN_ADARB2_COL12A1	32830	IN_ADARB2_COL12A1	ADARB2 Inhibitory Neuron	#4E8975	Sea Green	IN_ADARB2	IN
IN	IN_ADARB2	IN_ADARB2_RAB37	14329	IN_ADARB2_RAB37	ADARB2 Inhibitory Neuron	#4E8975	Sea Green	IN_ADARB2	IN
IN	IN_ADARB2	IN_ADARB2_SV2C	31952	IN_ADARB2_SV2C	ADARB2 Inhibitory Neuron	#4E8975	Sea Green	IN_ADARB2	IN
IN	IN_ADARB2	IN_ADARB2_SYT10	27209	IN_ADARB2_SYT10	ADARB2 Inhibitory Neuron	#4E8975	Sea Green	IN_ADARB2	IN
IN	IN_LAMP5_LHX6	IN_LAMP5_LHX6	39489	IN_LAMP5_LHX6	Ivy cell (LAMP5 LHX6 Inhibitory Neuron)	#7BCCB5	Blue Green	IN_LAMP5_LHX6	IN
IN	IN_LAMP5_LHX6	IN_LAMP5_LHX6_HSPA1A	1313	IN_LAMP5_LHX6_HSPA1A	Ivy cell (LAMP5 LHX6 Inhibitory Neuron)	#7BCCB5	Blue Green	IN_LAMP5_LHX6	IN
IN	IN_LAMP5_RELN	IN_LAMP5_RELN	77170	IN_LAMP5_RELN	Neurogliaform cell (LAMP5 RELN Inhibitory Neuron)	#3B9C9C	Dark Turquoise	IN_LAMP5_RELN	IN
IN	IN_LAMP5_RELN	IN_LAMP5_RELN_HSPA1A	1808	IN_LAMP5_RELN_HSPA1A	Neurogliaform cell (LAMP5 RELN Inhibitory Neuron)	#3B9C9C	Dark Turquoise	IN_LAMP5_RELN	IN
IN	IN_PVALB	IN_PVALB_ANOS1	123439	IN_PVALB_ANOS1	Basket Cell (PVALB Inhibitory Neuron)	#B2C248	Avocado Green	IN_PVALB	IN
IN	IN_PVALB	IN_PVALB_CHRM2	66844	IN_PVALB_CHRM2	Basket Cell (PVALB Inhibitory Neuron)	#B2C248	Avocado Green	IN_PVALB	IN
IN	IN_PVALB	IN_PVALB_HSPA1A	6693	IN_PVALB_HSPA1A	Basket Cell (PVALB Inhibitory Neuron)	#B2C248	Avocado Green	IN_PVALB	IN
IN	IN_PVALB	IN_PVALB_STUM	3591	IN_PVALB_STUM	Basket Cell (PVALB Inhibitory Neuron)	#B2C248	Avocado Green	IN_PVALB	IN
IN	IN_PVALB_CHC	IN_PVALB_CHC	44695	IN_PVALB_CHC	Chandelier Cell (PVALB CHC Inhibitory Neuron)	#008080	Teal	IN_PVALB_CHC	IN
IN	IN_SST	IN_SST_EDNRA	111791	IN_SST_EDNRA	Martinotti and Non-Martinotti cell (SST Inhibitory Neuron)	#728C00	Venom Green	IN_SST	IN
IN	IN_SST	IN_SST_EYA4	74606	IN_SST_EYA4	Martinotti and Non-Martinotti cell (SST Inhibitory Neuron)	#728C00	Venom Green	IN_SST	IN
IN	IN_SST	IN_SST_MAML3	10847	IN_SST_MAML3	Martinotti and Non-Martinotti cell (SST Inhibitory Neuron)	#728C00	Venom Green	IN_SST	IN
IN	IN_SST	IN_SST_NPY	2417	IN_SST_NPY	Martinotti and Non-Martinotti cell (SST Inhibitory Neuron)	#728C00	Venom Green	IN_SST	IN
IN	IN_SST	IN_SST_PRR16	17799	IN_SST_PRR16	Martinotti and Non-Martinotti cell (SST Inhibitory Neuron)	#728C00	Venom Green	IN_SST	IN
IN	IN_VIP	IN_VIP_BCL11B	87071	IN_VIP_BCL11B	VIP Inhibitory Neuron	#89C35C	Green Peas	IN_VIP	IN
IN	IN_VIP	IN_VIP_SCML4	23986	IN_VIP_SCML4	VIP Inhibitory Neuron	#89C35C	Green Peas	IN_VIP	IN
IN	IN_VIP	IN_VIP_TRPC6	173355	IN_VIP_TRPC6	VIP Inhibitory Neuron	#89C35C	Green Peas	IN_VIP	IN
Immune	Micro	Micro	300283	Micro	Microglia	#F75D59	Bean Red	Micro	Immune
Immune	PVM	PVM	20365	PVM	Perivascular Macrophage	#C11B17	Chilli Pepper	PVM	Immune
Immune	Adaptive	Adaptive_B	467	Adaptive_B	B Cell	#6F4E37	Coffee	Adaptive	Immune
Immune	Adaptive	Adaptive_NK	3523	Adaptive_NK	NK Cell	#6F4E37	Coffee	Adaptive	Immune
Immune	Adaptive	Adaptive_Plasma	130	Adaptive_Plasma	Plasma Cell	#6F4E37	Coffee	Adaptive	Immune
Immune	Adaptive	Adaptive_T	6442	Adaptive_T	T Cell	#6F4E37	Coffee	Adaptive	Immune
Mural	VLMC	VLMC_ABCA6	20746	VLMC_ABCA6	Vascular Leptomeningeal Cell	#B93B8F	Plum	VLMC	Mural
Mural	VLMC	VLMC_DCDC2	13407	VLMC_DCDC2	Vascular Leptomeningeal Cell	#B93B8F	Plum	VLMC	Mural
Mural	VLMC	VLMC_SLC4A4	10504	VLMC_SLC4A4	Vascular Leptomeningeal Cell	#B93B8F	Plum	VLMC	Mural
Mural	SMC	SMC_MYOCD	6730	SMC_MYOCD	Smooth Muscle Cell	#4E387E	Purple Haze	SMC	Mural
Mural	SMC	SMC_NRP1	3336	SMC_NRP1	Smooth Muscle Cell	#4E387E	Purple Haze	SMC	Mural
Mural	PC	PC_ADAMTS4	12494	PC_ADAMTS4	Pericyte	#E0B0FF	Mauve	PC	Mural
Mural	PC	PC_STAC	26874	PC_STAC	Pericyte	#E0B0FF	Mauve	PC	Mural
OPC	OPC	OPC	297640	OPC	Oligodendrocyte Progenitor Cell	#FFF380	Corn Yellow	OPC	OPC
OPC	OPC	OPC_CHRM3	15114	OPC_CHRM3	Oligodendrocyte Progenitor Cell	#FFF380	Corn Yellow	OPC	OPC
OPC	OPC	OPC_GPR17	2968	OPC_GPR17	Oligodendrocyte Progenitor Cell	#FFF380	Corn Yellow	OPC	OPC
OPC	OPC	OPC_HAP1	48057	OPC_HAP1	Oligodendrocyte Progenitor Cell	#FFF380	Corn Yellow	OPC	OPC
Oligo	Oligo	Oligo_OPALIN	1973442	Oligo_OPALIN	Oligodendrocyte	#ECE5B6	Tan Brown	Oligo	Oligo
Oligo	Oligo	Oligo_RBFOX1	309143	Oligo_RBFOX1	Oligodendrocyte	#ECE5B6	Tan Brown	Oligo	Oligo
