## Supplementary Table 5 for "Single-cell atlas of transcriptomic vulnerability across multiple neurodegenerative and neuropsychiatric diseases"

coef	assay	estimate	std.error	statistic	p.value	FDR
Aging	Adaptive	-0.0664229014167999	0.10943530689293	-0.606960434458208	0.543877169721196	0.638464503585752
Aging	Astro	0.0427476696659345	0.066147099083075	0.646251615845575	0.518116416904689	0.635870148019391
Aging	EN_L2_3_IT	0.0907514523163584	0.0461407098557074	1.96684126880924	0.0492015131803912	0.11070340465588
Aging	EN_L3_5_IT_1	0.173571860846379	0.0473515887176613	3.66559740754041	0.000246761863291602	0.00666257030887326
Aging	EN_L3_5_IT_2	0.1150262417151	0.043012887121877	2.67422740978008	0.00749016408927741	0.0337057384017483
Aging	EN_L3_5_IT_3	0.101708888082161	0.0434364272363156	2.34155741053045	0.019203472260327	0.0518493751028829
Aging	EN_L5_6_NP	0.110039509550343	0.0445692872090943	2.46895376706606	0.013550872479905	0.0457341946196792
Aging	EN_L5_ET	0.129663095354476	0.0795689427769275	1.62956916139992	0.103192586550587	0.174137489804116
Aging	EN_L6B	0.141524011928894	0.0638261794857591	2.21733484706648	0.0266002183089882	0.0652914449402437
Aging	EN_L6_CT	0.0694635322163013	0.0423220598447061	1.64130792478406	0.100733511893132	0.174137489804116
Aging	EN_L6_IT_1	0.21097786917382	0.060901567687578	3.4642436506089	0.000531724662434328	0.00717828294286343
Aging	EN_L6_IT_2	0.0588842105929024	0.0482934507657209	1.21930012577811	0.222730300914994	0.353748124982637
Aging	Endo	-0.205672917904632	0.0812331236065851	-2.53188488603139	0.0113451230011462	0.0437597601472784
Aging	IN_ADARB2	-0.0636107137238586	0.0556975777949268	-1.14207325061904	0.253423573167522	0.360128235553847
Aging	IN_LAMP5_LHX6	0.0478171771262778	0.0404686671556019	1.18158517409088	0.237370339122036	0.356055508683054
Aging	IN_LAMP5_RELN	0.0108293327399429	0.0439879237475923	0.246188767673666	0.8055361101286	0.836518268210469
Aging	IN_PVALB	0.0240635046380987	0.0341243554517263	0.705170964243996	0.480703848426461	0.635131289899647
Aging	IN_PVALB_CHC	-0.0213377833736012	0.040602125015699	-0.525533660254257	0.59921226017317	0.674113792694816
Aging	IN_SST	-0.0970239735267669	0.0409688766160487	-2.36823612314426	0.0178731249835218	0.0518493751028829
Aging	IN_VIP	-0.0716128490653643	0.0391113476155385	-1.83099927339025	0.0671006515313424	0.129408399381875
Aging	Micro	-0.00261721344305851	0.0620666342709101	-0.0421678003617021	0.966364931307358	0.966364931307358
Aging	OPC	-0.166631901605703	0.0583758144332543	-2.85446812560066	0.0043108957334598	0.0232788369606829
Aging	Oligo	0.0426066367434275	0.0622926887021593	0.683974919547027	0.493991003255281	0.635131289899647
Aging	PC	-0.141153448246753	0.0755961367248482	-1.86720452078811	0.0618730325432384	0.128505529128264
Aging	PVM	0.0445654017770689	0.101244337366481	0.440176734188623	0.659809109069454	0.712593837795011
Aging	SMC	-0.301697498420934	0.0988312152637465	-3.05265393748126	0.00226827356694162	0.0200116572650973
Aging	VLMC	0.334451268552882	0.112557723599513	2.97137555609138	0.0029646899651996	0.0200116572650973
dx_AD	Adaptive	-0.0858796334973279	0.118414539376905	-0.725245683082708	0.468301321624769	0.655715046973916
dx_AD	Astro	0.0400878311261926	0.0711299388327084	0.563585907482301	0.573035979831778	0.67269441110687
dx_AD	EN_L2_3_IT	-0.184427152154425	0.0578616016515848	-3.1873841527056	0.00143565956433195	0.0175468561238346
dx_AD	EN_L3_5_IT_1	0.0365083462494444	0.0568671733747022	0.641993334342259	0.520877510964699	0.669699656954614
dx_AD	EN_L3_5_IT_2	-0.0570713328521627	0.049724531069971	-1.14775004658875	0.251071764431782	0.483670756162433
dx_AD	EN_L3_5_IT_3	-0.0209829751669884	0.0497212698920513	-0.422012052639526	0.673016220123145	0.757143247638538
dx_AD	EN_L5_6_NP	-0.059482991244175	0.0548555471425184	-1.08435690358961	0.278206584154841	0.483670756162433
dx_AD	EN_L5_ET	-0.237295187521796	0.097862268813505	-2.42478730974454	0.0153173576990626	0.0638316420527915
dx_AD	EN_L6B	-0.106189387936166	0.0758294859394679	-1.40037066875191	0.16140234868007	0.335220262643223
dx_AD	EN_L6_CT	-0.129480526322842	0.0543919640762131	-2.38050838063903	0.0172887677715519	0.0638316420527915
dx_AD	EN_L6_IT_1	-0.136484481352504	0.0764527006563164	-1.78521465142288	0.0742265063490213	0.222679519047064
dx_AD	EN_L6_IT_2	0.0144887504890969	0.0611994176267259	0.236746541894701	0.812853425945336	0.871724004800327
dx_AD	Endo	-0.0950046579395268	0.0891588364896918	-1.06556637210616	0.286619707355516	0.483670756162433
dx_AD	IN_ADARB2	-0.0149058939946398	0.0735684870170624	-0.202612485304785	0.839437930548463	0.871724004800327
dx_AD	IN_LAMP5_LHX6	0.111046635395833	0.0473094553063889	2.34723977853189	0.018913079126753	0.0638316420527915
dx_AD	IN_LAMP5_RELN	0.0301418512284534	0.0526119627531397	0.572908700819277	0.56670651306202	0.67269441110687
dx_AD	IN_PVALB	-0.0389346929534288	0.042204908456141	-0.922515754154268	0.356259616635457	0.565824097009255
dx_AD	IN_PVALB_CHC	-0.0361259104301369	0.0518201261921057	-0.697140533703299	0.485714849610308	0.655715046973916
dx_AD	IN_SST	-0.140863480450049	0.0554224554197616	-2.54163189600983	0.0110336307558863	0.0595816060817858
dx_AD	IN_VIP	-0.0778540574452967	0.0494225377414159	-1.57527437892076	0.115193125254667	0.282746761988729
dx_AD	Micro	0.105237979750748	0.0728755866237321	1.44407729153671	0.148717235005195	0.33461377876169
dx_AD	OPC	-0.114348955199964	0.0676036946423878	-1.69146014585225	0.0907489533738125	0.245022174109294
dx_AD	Oligo	-0.0658499481852407	0.076357874992985	-0.862385814053761	0.388475244262157	0.582712866393235
dx_AD	PC	0.00229743458364834	0.0803395559139271	0.0285965556756341	0.977186359135194	0.977186359135194
dx_AD	PVM	0.490400985875417	0.116696355412172	4.20236762444994	2.64137713439695e-05	0.000713171826287177
dx_AD	SMC	0.461005777532152	0.153318811686822	3.00684418604698	0.0026397503004009	0.0178183145277061
dx_AD	VLMC	0.421122571812394	0.135942607194033	3.09779678722301	0.00194965068042607	0.0175468561238346
CERAD	Adaptive	0.0947482670728337	0.0742084231880855	1.27678588228036	0.201677851081462	0.363020131946632
CERAD	Astro	0.0727329384182731	0.041981345295209	1.73250613830552	0.083183485131836	0.185391737118384
CERAD	EN_L2_3_IT	-0.140596776872842	0.0349757619234726	-4.0198345694504	5.82390217090661e-05	0.00157245358614478
CERAD	EN_L3_5_IT_1	0.0525562398870249	0.0333410678662575	1.57632143331	0.114951744555467	0.221692650214115
CERAD	EN_L3_5_IT_2	0.00978104255988558	0.0301181384594631	0.324755880017292	0.74536583870677	0.99697239421082
CERAD	EN_L3_5_IT_3	-0.0103845616489123	0.0302084007702065	-0.343764031995834	0.731023751808484	0.99697239421082
CERAD	EN_L5_6_NP	-0.037223855128158	0.033276650333714	-1.11861785230363	0.263303204070616	0.444324156869164
CERAD	EN_L5_ET	-0.107245448030141	0.057801337747591	-1.85541463587685	0.0635370389631245	0.171550005200436
CERAD	EN_L6B	0.00987320504618272	0.047250826194217	0.208953066886079	0.834484877004259	0.99697239421082
CERAD	EN_L6_CT	-0.0701785631706956	0.0347459402846919	-2.01976295923165	0.0434079809866726	0.130223942960018
CERAD	EN_L6_IT_1	-0.00702139589952429	0.0457277207663386	-0.15354790883636	0.877966212425316	0.99697239421082
CERAD	EN_L6_IT_2	0.0654971482323377	0.0376952392525317	1.73754430350084	0.0822911410848025	0.185391737118384
CERAD	Endo	-0.00519582662939914	0.0538421400515549	-0.0965011164939588	0.923122587232241	0.99697239421082
CERAD	IN_ADARB2	-0.00516908420010936	0.0434714771957423	-0.118907489083799	0.905348648429698	0.99697239421082
CERAD	IN_LAMP5_LHX6	0.0844868386804219	0.0282433429834428	2.99138946582743	0.00277711055802965	0.0124969975111334
CERAD	IN_LAMP5_RELN	0.00630634806236342	0.0311217243779141	0.202634917840182	0.83942039565438	0.99697239421082
CERAD	IN_PVALB	-0.0010883950554772	0.0249718674824461	-0.04358484827946	0.965235329541825	0.998223835837407
CERAD	IN_PVALB_CHC	-0.0176582241330484	0.0308308013291321	-0.572746194448183	0.566816554853036	0.850224832279554
CERAD	IN_SST	-0.0875818341337309	0.0337689908227334	-2.59355793584363	0.00949885336632201	0.0366384344129563
CERAD	IN_VIP	-0.0632279982753547	0.0297968736288453	-2.12196752796729	0.0338404649837692	0.114211569320221
CERAD	Micro	0.156647300898727	0.0444552245505434	3.52370958604936	0.000425550393327776	0.00287246515496249
CERAD	OPC	-0.0664994834761134	0.0391334589118668	-1.69929991687875	0.0892626882421848	0.185391737118384
CERAD	Oligo	-0.000105519182041724	0.0474010558580374	-0.00222609349373452	0.998223835837407	0.998223835837407
CERAD	PC	0.0326123195442816	0.0463261286785212	0.703972476754831	0.481449914060506	0.764655745860804
CERAD	PVM	0.248867697851326	0.0705804899935966	3.52601261161413	0.000421866878953294	0.00287246515496249
CERAD	SMC	0.252641198133608	0.0813503218564848	3.10559555719163	0.00189896252690754	0.0102543976453007
CERAD	VLMC	0.283269334588155	0.0801811102614568	3.53286869768282	0.000411076580563414	0.00287246515496249
Braak	Adaptive	-0.0113686447110135	0.137376299618548	-0.0827555025326843	0.934045951540461	0.934045951540461
Braak	Astro	-0.00635306378861941	0.0762665969920365	-0.0833007376647837	0.933612413763133	0.934045951540461
Braak	EN_L2_3_IT	-0.180699116690186	0.06291020216291	-2.87233406470789	0.00407451995765097	0.0550060194282881
Braak	EN_L3_5_IT_1	0.0908171454836518	0.0607173191261196	1.49573707783458	0.134722184061861	0.280207096412576
Braak	EN_L3_5_IT_2	-0.0808855880458762	0.054104084163718	-1.49499967139482	0.134914527902351	0.280207096412576
Braak	EN_L3_5_IT_3	-0.0658622655683836	0.0552629944645307	-1.1917969014628	0.23334089104204	0.370600238713828
Braak	EN_L5_6_NP	-0.0939597465176336	0.0593701472188306	-1.58260928967062	0.11351054483334	0.280207096412576
Braak	EN_L5_ET	-0.215595836937578	0.106134853923178	-2.03133870701541	0.042220647430804	0.142494685078963
Braak	EN_L6B	0.0468658298841037	0.0872917432321182	0.536887317732702	0.591345451798475	0.725742145389038
Braak	EN_L6_CT	-0.0954879423844299	0.0616868835751348	-1.54794563852663	0.121635385278845	0.280207096412576
Braak	EN_L6_IT_1	-0.0558634729300865	0.0851472909084631	-0.656080449936358	0.511772362579305	0.69853950307644
Braak	EN_L6_IT_2	0.0833223878906196	0.0674202644180636	1.23586563490688	0.216508512759723	0.370600238713828
Braak	Endo	-0.224258797191342	0.0904576543834408	-2.4791577752031	0.0131693038378606	0.0843986949428522
Braak	IN_ADARB2	0.0267465037995138	0.0757625306711155	0.353030760226584	0.724065380034529	0.814573552538846
Braak	IN_LAMP5_LHX6	0.126443691143882	0.0517720528376032	2.44231557787571	0.014593383669354	0.0843986949428522
Braak	IN_LAMP5_RELN	0.00818385691587991	0.0545498046341042	0.150025412020695	0.880744566263887	0.934045951540461
Braak	IN_PVALB	-0.0223893127398511	0.0450042785096922	-0.497492982473419	0.618841450342296	0.726466050401826
Braak	IN_PVALB_CHC	-0.0646277523411592	0.05344416614457	-1.20925738024122	0.226563979211196	0.370600238713828
Braak	IN_SST	-0.0835264704712265	0.0600131873866816	-1.39180193734824	0.163982383157216	0.316251738946059
Braak	IN_VIP	-0.125489602997415	0.0524470217414376	-2.39269264165418	0.0167252454126844	0.0843986949428522
Braak	Micro	0.0771953768054088	0.0814655552562946	0.947583019136718	0.343341774207438	0.515012661311158
Braak	OPC	-0.151117006946623	0.0697474370205859	-2.16663168428714	0.0302629494607463	0.116728519348593
Braak	Oligo	0.0504645164415307	0.0871194202571551	0.579256798226754	0.56241591125056	0.723106171607863
Braak	PC	-0.0527565640822671	0.0815022731774356	-0.647301750313303	0.517436668945511	0.69853950307644
Braak	PVM	0.298889750154703	0.12716765092524	2.35035992235491	0.018755265542856	0.0843986949428522
Braak	SMC	0.272789251704228	0.146256332548232	1.86514489288365	0.0621610974094026	0.186483292228208
Braak	VLMC	0.583132696538262	0.15591273042012	3.74012240672691	0.00018393066130609	0.00496612785526444
Dementia	Adaptive	0.140447732534078	0.0739416876116672	1.89943909951978	0.0575067667484754	0.172520300245426
Dementia	Astro	-0.0330349083755066	0.0407523838774424	-0.810625176550526	0.417580954136435	0.536889798175417
Dementia	EN_L2_3_IT	-0.0718913287965952	0.034890327012236	-2.0604945540173	0.0393512859523876	0.132810590089308
Dementia	EN_L3_5_IT_1	0.0553746619280149	0.0334976874785305	1.65308909647885	0.0983127320762319	0.227208942695249
Dementia	EN_L3_5_IT_2	0.0251328521886707	0.0298292313548335	0.842557821544343	0.399475788774932	0.536889798175417
Dementia	EN_L3_5_IT_3	-0.0127734398647195	0.0295525237472089	-0.432228393553897	0.665575424824196	0.748772352927221
Dementia	EN_L5_6_NP	-0.0574915138476232	0.0315449965392805	-1.82252401822373	0.0683755127793436	0.184613884504228
Dementia	EN_L5_ET	-0.075834620442607	0.0567002219160096	-1.33746602535245	0.181070565059419	0.305285170849976
Dementia	EN_L6B	-0.0514191602311721	0.0453554095369308	-1.13369410079527	0.256922885022553	0.38538432753383
Dementia	EN_L6_CT	-0.0876819090179108	0.0330609297020242	-2.65213077212836	0.00799855562325536	0.0431922003655789
Dementia	EN_L6_IT_1	-0.0610155456350125	0.0450391097822743	-1.35472361531946	0.175505631001342	0.305285170849976
Dementia	EN_L6_IT_2	-0.0125381967469672	0.036921293565575	-0.339592563968496	0.734163378786582	0.792896449089509
Dementia	Endo	-0.0477718142000647	0.051168808816799	-0.93361200513976	0.350504070382494	0.498084731596175
Dementia	IN_ADARB2	-0.0252400127881728	0.0416440689782425	-0.606089015973914	0.544455644432743	0.668195563622003
Dementia	IN_LAMP5_LHX6	0.0587394103452457	0.0276034413114175	2.1279741783844	0.0333392245437787	0.128594151811718
Dementia	IN_LAMP5_RELN	-0.0145115851234559	0.029986271152169	-0.483940969179364	0.628427763624237	0.737719548602366
Dementia	IN_PVALB	-0.0313795994008955	0.0240631902227147	-1.30404984170696	0.192216589053689	0.305285170849976
Dementia	IN_PVALB_CHC	-0.0482954561898574	0.0294464267363765	-1.64011262290769	0.100981752309	0.227208942695249
Dementia	IN_SST	-0.109577585381253	0.0319817487022232	-3.42625371744091	0.000611968454507167	0.00550771609056451
Dementia	IN_VIP	-0.0405534386400528	0.028994148860779	-1.39867663764775	0.161909973063029	0.305285170849976
Dementia	Micro	0.0657077634335303	0.0441527418282235	1.48819214193236	0.136700229002984	0.283915860236966
Dementia	OPC	-0.0948400630979516	0.0377917667493469	-2.50954298397787	0.0120887502021355	0.0543993759096098
Dementia	Oligo	-0.0107375320682564	0.046266423518129	-0.232080443046328	0.816475534411469	0.847878439581141
Dementia	PC	-0.00160519800989845	0.0447945037246623	-0.0358347090921042	0.971414156977941	0.971414156977941
Dementia	PVM	0.224133451915503	0.0704383214290623	3.18198173051619	0.00146271044958609	0.00987329553470607
Dementia	SMC	0.323280241185065	0.0856878236046938	3.77276756002653	0.00016144668365065	0.00217953022928377
Dementia	VLMC	0.325627650318117	0.0820323564716579	3.96950257586006	7.2022828314738e-05	0.00194461636449793
WtGain/Sleep/Suicide	EN_L5_ET	0.343977715418928	0.129621757061912	2.65370353878656	0.00861031169353422	0.13926374267919
WtGain/Sleep/Suicide	EN_L3_5_IT_3	0.154957042428767	0.0598308844349196	2.58991729592966	0.0103158327910511	0.13926374267919
WtGain/Sleep/Suicide	EN_L5_6_NP	0.166848453044408	0.0768334241920445	2.17156081222375	0.0310818828623459	0.223054302570707
WtGain/Sleep/Suicide	EN_L3_5_IT_2	0.130659961243483	0.0624239470506403	2.09310637050053	0.03761790466287	0.223054302570707
WtGain/Sleep/Suicide	PVM	-0.309726806477118	0.150801070648099	-2.05387670754593	0.0413063523279087	0.223054302570707
WtGain/Sleep/Suicide	VLMC	-0.298878875038444	0.161323151033157	-1.85267193905117	0.065422925860832	0.278674998005032
WtGain/Sleep/Suicide	Micro	-0.174986928284613	0.096825830462102	-1.80723395244313	0.0722490735568602	0.278674998005032
WtGain/Sleep/Suicide	EN_L6_IT_2	0.138650400917752	0.0829058494164978	1.67238381722872	0.0960336048754061	0.289352392672344
WtGain/Sleep/Suicide	Astro	-0.154890868120841	0.0935497245380285	-1.65570629828928	0.0993708901348471	0.289352392672344
WtGain/Sleep/Suicide	EN_L6B	0.159076085018104	0.0982904207732789	1.61842917922832	0.107167552841609	0.289352392672344
WtGain/Sleep/Suicide	EN_L2_3_IT	0.106135830765941	0.0771088415790619	1.37644177493079	0.170244924946106	0.390591797905325
WtGain/Sleep/Suicide	IN_LAMP5_LHX6	-0.0846214506880949	0.0619631774848844	-1.365673196936	0.173596354624589	0.390591797905325
WtGain/Sleep/Suicide	Oligo	-0.122907471337525	0.0955408359658727	-1.28643914505236	0.199797261523687	0.405490205726741
WtGain/Sleep/Suicide	EN_L3_5_IT_1	0.0896286938091246	0.0713059435254932	1.25695964989343	0.210254180747199	0.405490205726741
WtGain/Sleep/Suicide	OPC	-0.107337133873375	0.0882648438460839	-1.2160802556967	0.225407227971092	0.405733010347966
WtGain/Sleep/Suicide	EN_L6_CT	0.0866191647846117	0.0741017480928915	1.16892201619898	0.243845347637596	0.411489024138443
WtGain/Sleep/Suicide	EN_L6_IT_1	0.0997064231493218	0.103556137731019	0.962824853591036	0.336813938645396	0.493876629437598
WtGain/Sleep/Suicide	IN_PVALB	0.0511958522733988	0.0550396001515946	0.930163957085279	0.353422841106198	0.493876629437598
WtGain/Sleep/Suicide	Endo	-0.108346949461159	0.117958468904595	-0.918517767035367	0.359469335774518	0.493876629437598
WtGain/Sleep/Suicide	PC	-0.0986693381474439	0.108859583646718	-0.906390919771064	0.365834540324147	0.493876629437598
WtGain/Sleep/Suicide	IN_VIP	0.0548270957097177	0.0685197154699466	0.800165256578822	0.424577410703359	0.54588524233289
WtGain/Sleep/Suicide	IN_ADARB2	0.0365943358836329	0.102157807644795	0.358213794200362	0.720566273634609	0.884331335824293
WtGain/Sleep/Suicide	IN_SST	-0.0227422638879247	0.0810714180199401	-0.280521353189247	0.7793714586054	0.914914320971557
WtGain/Sleep/Suicide	IN_LAMP5_RELN	-0.0141132291818885	0.0686464091421756	-0.205593116351624	0.83732071874539	0.915302754050918
WtGain/Sleep/Suicide	SMC	-0.0403781536326161	0.209692570444643	-0.192558818593316	0.847502550047146	0.915302754050918
WtGain/Sleep/Suicide	Adaptive	0.0161213645672227	0.159679347875023	0.100960861763041	0.919684047710744	0.955056511084234
WtGain/Sleep/Suicide	IN_PVALB_CHC	-0.00400396671414582	0.0720939808644498	-0.0555381554206866	0.955765930963194	0.955765930963194
WtLoss/PMA	EN_L6_IT_1	0.478772010533995	0.143454396863175	3.33745093216376	0.0009924706882996	0.0217099291052062
WtLoss/PMA	EN_L6B	0.445365247633895	0.139434608790764	3.19407965853162	0.00160814289668194	0.0217099291052062
WtLoss/PMA	EN_L3_5_IT_3	0.219239321966945	0.0793660779860674	2.76238069878459	0.00622293912537571	0.0560064521283814
WtLoss/PMA	EN_L6_IT_2	0.289964352684032	0.109320915256915	2.65241424298898	0.00857330436344133	0.057869804453229
WtLoss/PMA	Endo	-0.23908161850641	0.138211403381669	-1.7298255618329	0.0850622438988509	0.459336117053795
WtLoss/PMA	Adaptive	-0.270682606035192	0.172349618533516	-1.57054369100651	0.117724034081973	0.492138632844111
WtLoss/PMA	PC	-0.183864148092156	0.123924143222463	-1.4836830282707	0.139322516773351	0.492138632844111
WtLoss/PMA	PVM	-0.235302449812881	0.168170094631968	-1.39919318192589	0.163161670505972	0.492138632844111
WtLoss/PMA	IN_PVALB_CHC	-0.111413121548805	0.0797948168927542	-1.39624509319379	0.164046210948037	0.492138632844111
WtLoss/PMA	EN_L5_ET	0.222336005793139	0.170753468546943	1.3020877858889	0.19424632580905	0.524465079684435
WtLoss/PMA	EN_L6_CT	0.109897533988529	0.0959299450564259	1.1456019694777	0.253203007740143	0.556821751322499
WtLoss/PMA	EN_L3_5_IT_2	0.0885610491070261	0.0777948420480633	1.1383922992261	0.256193356406966	0.556821751322499
WtLoss/PMA	Micro	-0.125223029782201	0.11278754671884	-1.11025581657841	0.26809936174787	0.556821751322499
WtLoss/PMA	VLMC	-0.178412286419943	0.190188193808035	-0.938082868592893	0.349229292344142	0.673513635235131
WtLoss/PMA	IN_SST	0.06881673738736	0.0967719757108456	0.711122583597799	0.477760630506485	0.859969134911673
WtLoss/PMA	IN_VIP	-0.0523854877943419	0.0810055996042277	-0.646689710961758	0.518506068755195	0.874978991024392
WtLoss/PMA	IN_PVALB	0.0389650641185293	0.0679605507050004	0.573348269169666	0.56699379874415	0.900519562711297
WtLoss/PMA	IN_ADARB2	-0.0470639543421023	0.118336680352357	-0.397712308660049	0.691227426116275	0.987740831329103
WtLoss/PMA	IN_LAMP5_RELN	-0.0297017557305735	0.0802062255578045	-0.370317335393965	0.711501904009139	0.987740831329103
WtLoss/PMA	Astro	-0.0328567482947575	0.111819843443102	-0.29383647198072	0.769159550834358	0.987740831329103
WtLoss/PMA	EN_L3_5_IT_1	0.0254154351435517	0.0869720294439157	0.292225389082601	0.770389361285636	0.987740831329103
WtLoss/PMA	EN_L2_3_IT	0.0234358964528103	0.094727148299831	0.247404222268265	0.804825862564454	0.987740831329103
WtLoss/PMA	SMC	0.0377874178955119	0.238796301942617	0.158241218930569	0.87441170253928	0.998884117927171
WtLoss/PMA	Oligo	0.0106905834623907	0.115815050839336	0.0923073761563272	0.926537726104699	0.998884117927171
WtLoss/PMA	OPC	-0.00400716228410158	0.105831284230184	-0.0378636838175939	0.969830662199434	0.998884117927171
WtLoss/PMA	EN_L5_6_NP	0.00264750042552625	0.0957564069950429	0.0276482849410098	0.977967703743843	0.998884117927171
WtLoss/PMA	IN_LAMP5_LHX6	-0.00010304744788747	0.0735979881500551	-0.00140013946682037	0.998884117927171	0.998884117927171
Depression/Mood	EN_L3_5_IT_3	0.134957760333628	0.0572694908331501	2.35653850541148	0.0193697470851291	0.361428551126934
Depression/Mood	Endo	-0.227621287710316	0.102047139709632	-2.23055039423934	0.0267724852686618	0.361428551126934
Depression/Mood	EN_L6B	0.144981221409412	0.0932140366882194	1.55535825461934	0.121371710588418	0.624582053610934
Depression/Mood	EN_L3_5_IT_2	0.0888121014398942	0.057635450364608	1.54092838484057	0.124844885632879	0.624582053610934
Depression/Mood	EN_L2_3_IT	0.107852729563791	0.0703801364016477	1.53243138018792	0.126926285460978	0.624582053610934
Depression/Mood	EN_L6_CT	0.100986079453878	0.0679604085556794	1.48595456678488	0.138796011913541	0.624582053610934
Depression/Mood	IN_VIP	-0.0649868729126357	0.0591047127693086	-1.09952100040289	0.272804094488912	0.758894365954688
Depression/Mood	IN_PVALB_CHC	-0.0637918470411219	0.0611871383961703	-1.04256954505842	0.298350550305863	0.758894365954688
Depression/Mood	IN_PVALB	0.0494782449581221	0.0490540920069724	1.00864663749335	0.314308898423349	0.758894365954688
Depression/Mood	PC	-0.0873160816495797	0.092091285115345	-0.948147064515559	0.344148145811498	0.758894365954688
Depression/Mood	EN_L6_IT_2	0.0695639398977383	0.0764077332550137	0.910430619183087	0.363642858624029	0.758894365954688
Depression/Mood	EN_L5_ET	0.106030212397536	0.121818273325762	0.870396612123981	0.385080969452343	0.758894365954688
Depression/Mood	Astro	-0.0649023735516616	0.0799073996397631	-0.812219817491911	0.417588429863644	0.758894365954688
Depression/Mood	PVM	0.104712751852351	0.132008109179645	0.79322969250208	0.428542403393461	0.758894365954688
Depression/Mood	EN_L6_IT_1	0.0769163366831985	0.0976262683614581	0.787865171681235	0.431667023781469	0.758894365954688
Depression/Mood	SMC	-0.132799622789027	0.175356709453504	-0.757311329591521	0.449715179825	0.758894365954688
Depression/Mood	Adaptive	-0.0861576347633362	0.130121829799022	-0.662130519501684	0.508616035300684	0.807801938418733
Depression/Mood	IN_LAMP5_LHX6	-0.0254320915995231	0.0527469390519558	-0.482152937338647	0.630201177695389	0.879548627107953
Depression/Mood	VLMC	0.051603406652189	0.143028940756208	0.360789965858355	0.718620378113977	0.879548627107953
Depression/Mood	IN_ADARB2	0.0299714459551012	0.0863990390570702	0.346895593772794	0.729018323299991	0.879548627107953
Depression/Mood	IN_SST	0.0227537592272978	0.0711550422223118	0.3197771867833	0.749456248617579	0.879548627107953
Depression/Mood	IN_LAMP5_RELN	0.0188867260129489	0.0595420238698237	0.31719993351655	0.751408123810017	0.879548627107953
Depression/Mood	Micro	-0.0244347885954406	0.0826915661382527	-0.295493116608626	0.767910177459989	0.879548627107953
Depression/Mood	OPC	-0.0209077815510594	0.075396819346908	-0.277303230191458	0.781821001873736	0.879548627107953
Depression/Mood	EN_L3_5_IT_1	0.0127299152907816	0.0624391901982115	0.203877008179812	0.838647726883411	0.905739545034084
Depression/Mood	EN_L5_6_NP	0.00237701175645399	0.0706456018242271	0.033646988560848	0.973190721072299	0.991275997103787
Depression/Mood	Oligo	-0.00092444568689575	0.0844458180365863	-0.0109472050646159	0.991275997103787	0.991275997103787
