## Supplementary Table 8 for "Single-cell atlas of transcriptomic vulnerability across multiple neurodegenerative and neuropsychiatric diseases"

### Sheet: EN
	braak_increase_early	braak_decrease_early	braak_increase_late	braak_decrease_late	damaging_early	protective_early	damaging_late	protective_late
AD_2022_Bellenguez	0.0191	0.54	0.0545	0.468	0.481	0.697	0.263	0.61
MS_2019_IMSGC	0.252	0.828	0.794	0.452	0.242	0.566	0.469	0.337
PD_2019_Nalls	0.021	0.283	0.141	0.209	0.39	0.74	0.0426	0.252
Migraines_2021_Donertas	0.27	0.237	0.626	0.551	0.332	0.545	0.849	0.129
ALS_2021_vanRheenen	0.035	0.282	0.00833	0.767	0.224	0.67	0.249	0.299
Stroke_2018_Malik	0.331	0.293	0.978	0.0358	0.496	0.656	0.234	0.231
Epilepsy_2018_ILAECCE	0.381	0.489	0.878	0.429	0.838	0.736	0.999	0.176
SCZ_2022_Trubetskoy	3.07e-08	0.0687	2.16e-13	0.0784	2.13e-11	0.151	8.06e-09	0.00782
BD_2021_Mullins	0.0113	0.000109	0.000217	0.0152	0.00092	0.0467	1.37e-07	0.405
ASD_2019_Grove	0.209	0.00565	0.0023	0.146	0.353	0.202	0.0649	0.192
ADHD_2023_Demontis	0.11	0.745	4.9e-05	0.166	0.0378	0.638	0.158	4.44e-05
MDD_2023_AlsBroad	0.000315	0.0166	3.99e-09	0.612	1.23e-14	0.136	8.21e-10	0.408
OCD_2018_IOCDF_GC	0.716	0.814	0.367	0.739	0.632	0.838	0.114	0.0594
Insomnia_2019_Jansen	0.0506	0.537	1.92e-05	0.615	0.00105	0.75	0.0367	0.312
Tourettes_2019_Yu	0.0308	0.258	0.00129	0.252	0.00652	0.358	0.094	0.0278
IQ_2018_Savage	0.00425	0.0924	7.54e-05	0.591	4.35e-05	0.149	0.0016	0.0955
Education_2018_Lee	0.000711	0.000804	9.62e-18	0.00545	7.95e-16	0.0379	1.36e-11	0.000109

### Sheet: IN
	braak_increase_early	braak_decrease_early	braak_increase_late	braak_decrease_late	damaging_early	protective_early	damaging_late	protective_late
AD_2022_Bellenguez	0.0511	0.786	0.23	0.298	0.524	0.673	0.476	0.583
MS_2019_IMSGC	0.407	0.545	0.667	0.0595	0.523	0.298	0.715	0.082
PD_2019_Nalls	0.0293	0.633	0.219	0.23	0.519	0.731	0.865	0.474
Migraines_2021_Donertas	0.00148	0.446	0.0365	0.719	0.199	0.141	0.112	0.166
ALS_2021_vanRheenen	0.00204	0.777	0.000613	0.701	0.00188	0.458	0.0181	0.877
Stroke_2018_Malik	0.452	0.213	0.769	0.0513	0.897	0.495	0.913	0.0257
Epilepsy_2018_ILAECCE	0.388	0.894	0.857	0.767	0.95	0.786	0.937	0.91
SCZ_2022_Trubetskoy	6.54e-07	0.00218	2.15e-11	0.217	1.64e-09	0.252	4.01e-11	0.0603
BD_2021_Mullins	4.81e-05	0.161	1.24e-05	0.344	0.00253	0.307	0.000657	0.673
ASD_2019_Grove	0.189	0.0222	0.00176	0.204	0.00445	0.862	0.0764	0.901
ADHD_2023_Demontis	0.214	0.465	0.0897	0.175	0.00182	0.915	0.387	0.624
MDD_2023_AlsBroad	0.000108	0.0457	4.45e-11	0.582	6.35e-13	0.0724	1.39e-11	0.878
OCD_2018_IOCDF_GC	0.184	0.552	0.329	0.695	0.0459	0.653	0.0594	0.0466
Insomnia_2019_Jansen	0.000762	0.495	8.95e-05	0.774	5.81e-07	0.786	0.000318	0.468
Tourettes_2019_Yu	0.0165	0.0525	0.0537	0.107	0.213	0.0244	0.586	0.611
IQ_2018_Savage	0.0017	0.257	0.00446	0.738	0.00269	0.197	6.75e-06	0.293
Education_2018_Lee	1.15e-05	0.000468	6.12e-15	0.00104	7.21e-19	0.0868	5.65e-10	0.0429

### Sheet: Astro
	braak_increase_early	braak_decrease_early	braak_increase_late	braak_decrease_late	damaging_early	protective_early	damaging_late	protective_late
AD_2022_Bellenguez	0.562	0.0238	0.258	0.115	0.495	0.559	0.466	0.214
MS_2019_IMSGC	0.00614	0.941	0.605	0.0486	0.556	0.0512	0.748	0.000227
PD_2019_Nalls	0.000341	0.133	0.0151	0.399	0.0463	0.0298	0.0264	0.101
Migraines_2021_Donertas	0.0085	0.402	0.0126	0.549	0.706	0.831	0.00652	0.277
ALS_2021_vanRheenen	0.688	0.637	0.0891	0.511	0.217	0.85	0.297	0.389
Stroke_2018_Malik	0.956	0.00574	0.378	0.116	0.325	0.739	0.57	0.839
Epilepsy_2018_ILAECCE	0.288	0.381	0.657	0.654	0.205	0.567	0.582	0.565
SCZ_2022_Trubetskoy	0.27	0.00203	0.0183	0.195	0.0168	0.485	0.000446	0.57
BD_2021_Mullins	0.457	0.00366	0.0655	0.177	0.0445	0.157	0.000317	0.836
ASD_2019_Grove	0.894	0.00707	0.045	0.4	0.335	0.018	0.000431	0.882
ADHD_2023_Demontis	0.139	0.0938	0.197	0.263	0.131	0.241	0.00145	0.103
MDD_2023_AlsBroad	0.479	0.115	0.108	0.0292	0.00482	0.276	0.00559	0.754
OCD_2018_IOCDF_GC	0.218	0.49	0.547	0.88	0.0653	0.945	0.484	0.747
Insomnia_2019_Jansen	0.267	0.197	0.17	0.127	0.516	0.039	0.717	0.547
Tourettes_2019_Yu	0.0269	0.87	0.0198	0.0399	0.241	0.504	0.0461	0.196
IQ_2018_Savage	0.25	0.0547	0.0174	0.512	0.0267	0.0593	0.0028	0.155
Education_2018_Lee	0.472	0.0068	0.0368	0.0123	0.0135	0.0181	0.00146	0.0803

### Sheet: Immune
	braak_increase_early	braak_decrease_early	braak_increase_late	braak_decrease_late	damaging_early	protective_early	damaging_late	protective_late
AD_2022_Bellenguez	0.0046	0.0475	4.09e-06	0.0392	0.00941	0.00148	3e-05	0.042
MS_2019_IMSGC	0.053	0.236	0.0038	0.304	0.000809	0.0233	0.0376	0.0206
PD_2019_Nalls	0.133	0.183	0.00139	0.107	0.292	0.296	4.84e-05	0.198
Migraines_2021_Donertas	0.854	0.243	0.326	0.788	0.327	0.162	0.936	0.111
ALS_2021_vanRheenen	0.541	0.244	0.909	0.878	0.0289	0.95	0.589	0.899
Stroke_2018_Malik	0.468	0.0891	0.654	0.588	0.169	0.314	0.0363	0.869
Epilepsy_2018_ILAECCE	0.509	0.041	0.753	0.895	0.503	0.119	0.718	0.0122
SCZ_2022_Trubetskoy	0.254	0.561	0.0562	0.000204	0.00075	0.374	0.301	0.0422
BD_2021_Mullins	0.285	0.747	0.429	0.026	0.0018	0.983	0.0292	0.774
ASD_2019_Grove	0.236	0.804	0.225	0.452	0.504	0.353	0.132	0.776
ADHD_2023_Demontis	0.868	0.249	0.142	0.0516	0.00798	0.223	0.0632	0.219
MDD_2023_AlsBroad	0.516	0.909	0.168	0.0389	0.000999	0.897	0.502	0.805
OCD_2018_IOCDF_GC	0.0497	0.664	0.572	0.0439	0.572	0.206	0.518	0.00961
Insomnia_2019_Jansen	0.688	0.0928	0.922	0.0241	0.0424	0.441	0.757	0.949
Tourettes_2019_Yu	0.0996	0.784	0.0444	0.00838	0.104	0.454	0.472	0.336
IQ_2018_Savage	0.427	0.394	0.0597	0.589	0.333	0.631	0.444	0.799
Education_2018_Lee	0.599	0.0672	0.0326	0.00262	0.00379	0.961	0.401	0.53

### Sheet: Oligo
	braak_increase_early	braak_decrease_early	braak_increase_late	braak_decrease_late	damaging_early	protective_early	damaging_late	protective_late
AD_2022_Bellenguez	0.577	0.335	0.0967	0.179	0.0815	0.142	0.149	0.85
MS_2019_IMSGC	0.328	0.113	0.0173	0.408	0.594	0.134	0.428	0.196
PD_2019_Nalls	0.127	0.145	0.0555	0.39	0.224	0.0889	0.00192	0.21
Migraines_2021_Donertas	0.901	0.0635	0.277	0.693	0.315	0.255	0.806	0.267
ALS_2021_vanRheenen	0.0588	0.945	0.0979	0.252	0.08	0.697	0.288	0.807
Stroke_2018_Malik	0.987	0.322	0.149	0.0312	0.00465	0.69	0.185	0.429
Epilepsy_2018_ILAECCE	0.658	0.612	0.365	0.631	0.469	0.62	0.553	0.703
SCZ_2022_Trubetskoy	3.95e-05	0.00342	0.0016	0.023	2.14e-05	0.133	0.000878	0.0911
BD_2021_Mullins	0.408	0.118	0.157	0.18	0.0899	0.182	0.198	0.258
ASD_2019_Grove	0.0346	0.00711	0.114	0.137	0.0089	0.835	0.215	0.822
ADHD_2023_Demontis	0.00469	0.385	0.0518	0.763	0.00462	0.566	0.0244	0.116
MDD_2023_AlsBroad	0.0274	0.0272	0.245	0.376	0.0124	0.26	0.0799	0.0664
OCD_2018_IOCDF_GC	0.182	0.282	0.0766	0.397	0.463	0.0333	0.296	0.443
Insomnia_2019_Jansen	0.261	0.0323	0.000639	0.0571	0.104	0.0457	0.0205	0.161
Tourettes_2019_Yu	0.0407	0.506	0.00783	0.957	0.00815	0.545	0.00659	0.915
IQ_2018_Savage	0.00174	0.691	0.000796	0.893	7.78e-05	0.25	0.00256	0.724
Education_2018_Lee	2.56e-05	0.048	0.000197	0.0972	5.95e-05	0.109	0.000191	0.0545

### Sheet: OPC
	braak_increase_early	braak_decrease_early	braak_increase_late	braak_decrease_late	damaging_early	protective_early	damaging_late	protective_late
AD_2022_Bellenguez	0.459	0.778	0.0788	0.324	0.00201	0.623	0.0176	0.885
MS_2019_IMSGC	0.0379	0.747	0.257	0.156	0.178	0.165	0.76	0.159
PD_2019_Nalls	0.0211	0.0287	0.00137	0.122	0.00556	0.062	0.00691	0.00448
Migraines_2021_Donertas	0.195	0.147	0.431	0.36	0.506	0.782	0.745	0.629
ALS_2021_vanRheenen	0.553	0.447	0.0167	0.111	0.00657	0.708	0.038	0.761
Stroke_2018_Malik	0.119	0.681	0.299	0.251	0.382	0.897	0.952	0.93
Epilepsy_2018_ILAECCE	0.14	0.656	0.51	0.799	0.773	0.935	0.304	0.792
SCZ_2022_Trubetskoy	0.0158	0.000599	8.71e-05	0.206	5.62e-07	0.504	0.000177	0.201
BD_2021_Mullins	0.0304	0.0403	0.374	0.0269	9.7e-05	0.37	0.00581	0.429
ASD_2019_Grove	0.272	0.0377	0.0939	0.255	0.127	0.432	0.066	0.879
ADHD_2023_Demontis	0.0168	0.297	0.373	0.459	0.049	0.204	0.0476	0.4
MDD_2023_AlsBroad	0.148	7.49e-07	6.88e-05	0.0118	4.02e-08	0.0727	9.55e-10	0.0928
OCD_2018_IOCDF_GC	0.285	0.958	0.272	0.685	0.488	0.349	0.7	0.227
Insomnia_2019_Jansen	0.339	0.149	0.015	0.167	0.00514	0.00231	0.000138	0.284
Tourettes_2019_Yu	0.214	0.0788	0.026	0.699	0.00129	0.759	0.0125	0.188
IQ_2018_Savage	0.00467	0.358	0.0137	0.242	0.00472	0.031	0.0245	0.0466
Education_2018_Lee	0.0425	1.01e-05	1.03e-05	0.133	3.27e-10	0.077	6.09e-11	0.202

### Sheet: Mural
	braak_increase_early	braak_decrease_early	braak_increase_late	braak_decrease_late	damaging_early	protective_early	damaging_late	protective_late
AD_2022_Bellenguez	0.519	0.491	0.257	0.387	0.423	0.634	0.067	0.613
MS_2019_IMSGC	0.0041	0.0797	0.0668	0.369	0.000614	0.432	0.225	0.0442
PD_2019_Nalls	0.0802	0.347	0.357	0.295	0.148	0.0933	0.249	0.59
Migraines_2021_Donertas	0.0854	0.205	0.0219	0.0988	0.53	0.0765	0.00132	0.0356
ALS_2021_vanRheenen	0.672	0.477	0.897	0.696	0.211	0.158	0.567	0.584
Stroke_2018_Malik	0.821	0.138	0.141	0.315	0.0284	0.949	0.146	0.183
Epilepsy_2018_ILAECCE	0.521	0.46	0.732	0.148	0.912	0.753	0.711	0.384
SCZ_2022_Trubetskoy	0.0111	0.0116	0.34	0.264	0.0393	0.0018	0.709	0.107
BD_2021_Mullins	0.329	0.0497	0.519	0.119	0.34	0.57	0.791	0.54
ASD_2019_Grove	0.688	0.516	0.496	0.574	0.342	0.0643	0.0201	0.667
ADHD_2023_Demontis	0.533	0.349	0.0336	0.544	0.721	0.422	0.431	0.366
MDD_2023_AlsBroad	0.541	0.0466	0.644	0.394	0.0907	0.00807	0.686	0.124
OCD_2018_IOCDF_GC	0.273	0.377	0.147	0.816	0.00912	0.842	0.211	0.462
Insomnia_2019_Jansen	0.684	0.131	0.231	0.316	0.517	0.0214	0.466	0.227
Tourettes_2019_Yu	0.325	0.22	0.108	0.758	0.707	0.308	0.115	0.701
IQ_2018_Savage	0.26	0.0601	0.424	0.263	0.599	0.218	0.469	0.0286
Education_2018_Lee	0.00176	0.0198	0.111	0.294	0.00124	0.182	0.748	0.142

### Sheet: Endo
	braak_increase_early	braak_decrease_early	braak_increase_late	braak_decrease_late	damaging_early	protective_early	damaging_late	protective_late
AD_2022_Bellenguez	0.96	0.273	0.556	0.23	0.698	0.4	0.277	0.19
MS_2019_IMSGC	0.242	0.0882	0.111	0.0619	0.283	0.3	0.038	0.452
PD_2019_Nalls	0.367	0.742	0.815	0.165	0.128	0.0237	0.35	0.241
Migraines_2021_Donertas	0.85	0.327	0.238	0.171	0.753	0.529	0.746	0.438
ALS_2021_vanRheenen	0.397	0.856	0.291	0.567	0.0147	0.718	0.168	0.68
Stroke_2018_Malik	0.204	0.546	0.274	0.673	0.106	0.115	0.111	0.594
Epilepsy_2018_ILAECCE	0.903	0.905	0.972	0.795	0.871	0.64	0.587	0.896
SCZ_2022_Trubetskoy	0.372	0.253	0.233	0.00523	0.0633	0.156	0.32	0.0469
BD_2021_Mullins	0.476	0.228	0.941	0.00262	0.206	0.0352	0.802	0.0315
ASD_2019_Grove	0.184	0.117	0.529	0.0688	0.79	0.0715	0.967	0.413
ADHD_2023_Demontis	0.0693	0.216	0.00828	0.257	0.0723	0.1	0.434	0.0426
MDD_2023_AlsBroad	0.735	0.4	0.337	0.556	0.0465	0.752	0.368	0.543
OCD_2018_IOCDF_GC	0.681	0.716	0.789	0.239	0.852	0.337	0.682	0.417
Insomnia_2019_Jansen	0.3	0.799	0.409	0.524	0.808	0.35	0.0845	0.48
Tourettes_2019_Yu	0.813	0.226	0.572	0.328	0.202	0.69	0.277	0.058
IQ_2018_Savage	0.438	0.801	0.0447	0.926	0.199	0.134	0.283	0.641
Education_2018_Lee	0.659	0.624	0.769	0.264	0.274	0.0565	0.877	0.00879
